# mTOR Inhibitor-Based Immunosuppression Is Associated with Lower Parathyroid Hormone Levels in Kidney Transplant Recipients: A Multinational Database Analysis and Longitudinal Single-Center Study

**DOI:** 10.64898/2026.05.16.26353370

**Authors:** Yael Lein, Iddo Z. Ben-Dov, Keren Tzukert

## Abstract

Secondary hyperparathyroidism persists in the majority of kidney transplant recipients and is associated with adverse graft and cardiovascular outcomes. The immunosuppressive drug class used post-transplant may modulate parathyroid hormone (PTH) levels through distinct mechanisms: calcineurin inhibitors (CNI) stabilize PTH mRNA, while mTOR inhibitors (mTORi) suppress parathyroid cell proliferation in experimental models. We report supporting evidence from two independent analyses. In a multinational real-world database analysis (TriNetX Global Collaborative Network), kidney transplant recipients with documented mTORi use and eGFR in the target range had lower PTH than those on CNI across eGFR strata examined (15-30, 30-45, 45-60, 60-75, >75 mL/min/1.73 m^2^), with risk ratios for PTH >130 pg/mL ranging from 0.47 to 0.67 in propensity-matched analyses (all p < 0.05). The known confounders - calcium (higher in CNI) and phosphate (higher in mTORi) - both act to oppose this pattern, strengthening the possibility of a drug effect. In a longitudinal single-center cohort (n = 118; 796 PTH measurements), a linear mixed-effects model with time-varying mTORi exposure confirmed a 42% lower PTH during on-mTORi periods after adjustment for eGFR, transplant vintage, diabetes, age, and sex (fold-change 0.58 [95% CI 0.50-0.68]; p < 0.0001). These findings suggest a direct PTH-lowering effect of mTORi. Immunosuppression choice may be considered in the management of post-transplant hyperparathyroidism in selected patients.
