## Supplementary Tables for "mTOR Inhibitor-Based Immunosuppression Is Associated with Lower Parathyroid Hormone Levels in Kidney Transplant Recipients: A Multinational Database Analysis and Longitudinal Single-Center Study"

### Sheet: Table S1  - Analyses
TriNetX Compare Outcomes Analyses — CNI vs mTORi
Study: PTH in KTx | Analysis: CNI vs mTORi | Network: Global Collaborative Network | Patients on Network: 191,649,352 | HCOs on Network: 178 | Last Data Refresh: May 14, 2026
File Name	eGFR Range (mL/min/1.73m²)	Cohort 1 (mTORi)	Cohort 2 (CNI)	Propensity Matching	Run On	Analysis Type	HCOs Online	Outcome 1	Outcome 2	Outcome 3	Outcome 4	Outcome 5	Outcome 6	Outcome 7	Outcome 8	Outcome 9	Outcome 10	Link
CNI_vs_mTORi_921778_15_30_matched	15-30	mTORi 15-30	CNI 15-30	Matched	May 14, 2026, 2:15 pm	Compare Outcomes	172	hyperparathyroidism	PTH level	creatinine	Calcium	Phosphate	urea	cinacalcet	calcitriol	PTH>65	PTH>130	https://live.trinetx.com/tnx/study/261875/analytics/6a060e7dc136e3de84cfadc3/outcomes/results
CNI_vs_mTORi_553909_15_30_unmatched	15-30	mTORi 15-30	CNI 15-30	Unmatched	May 14, 2026, 2:26 pm	Compare Outcomes	172	hyperparathyroidism	PTH level	creatinine	Calcium	Phosphate	urea	cinacalcet	calcitriol	PTH>65	PTH>130	https://live.trinetx.com/tnx/study/261875/analytics/6a060e7dc136e3de84cfadc3/outcomes/results
CNI_vs_mTORi_522157_30_45_matched	30-45	mTORi 30-45	CNI 30-45	Matched	May 14, 2026, 2:40 pm	Compare Outcomes	172	hyperparathyroidism	PTH level	creatinine	Calcium	Phosphate	urea	cinacalcet	calcitriol	PTH>65	PTH>130	https://live.trinetx.com/tnx/study/261875/analytics/6a060e7dc136e3de84cfadc3/outcomes/results
CNI_vs_mTORi_407369_30_45_unmatched	30-45	mTORi 30-45	CNI 30-45	Unmatched	May 14, 2026, 2:35 pm	Compare Outcomes	172	hyperparathyroidism	PTH level	creatinine	Calcium	Phosphate	urea	cinacalcet	calcitriol	PTH>65	PTH>130	https://live.trinetx.com/tnx/study/261875/analytics/6a060e7dc136e3de84cfadc3/outcomes/results
CNI_vs_mTORi_883064_45_60_matched	45-60	mTORi 45-60	CNI 45-60	Matched	May 14, 2026, 2:47 pm	Compare Outcomes	172	hyperparathyroidism	PTH level	creatinine	Calcium	Phosphate	urea	cinacalcet	calcitriol	PTH>65	PTH>130	https://live.trinetx.com/tnx/study/261875/analytics/6a060e7dc136e3de84cfadc3/outcomes/results
CNI_vs_mTORi_436478_45_60_unmatched	45-60	mTORi 45-60	CNI 45-60	Unmatched	May 14, 2026, 2:56 pm	Compare Outcomes	172	hyperparathyroidism	PTH level	creatinine	Calcium	Phosphate	urea	cinacalcet	calcitriol	PTH>65	PTH>130	https://live.trinetx.com/tnx/study/261875/analytics/6a060e7dc136e3de84cfadc3/outcomes/results
CNI_vs_mTORi_618841_60_75_unmatched	60-75	mTORi 60-75	CNI 60-75	Unmatched	May 14, 2026, 3:07 pm	Compare Outcomes	171	hyperparathyroidism	PTH level	creatinine	Calcium	Phosphate	urea	cinacalcet	calcitriol	PTH>65	PTH>130	https://live.trinetx.com/tnx/study/261875/analytics/6a060e7dc136e3de84cfadc3/outcomes/results
CNI_vs_mTORi_167417_60_75_matched	60-75	mTORi 60-75	CNI 60-75	Matched	May 14, 2026, 3:17 pm	Compare Outcomes	172	hyperparathyroidism	PTH level	creatinine	Calcium	Phosphate	urea	cinacalcet	calcitriol	PTH>65	PTH>130	https://live.trinetx.com/tnx/study/261875/analytics/6a060e7dc136e3de84cfadc3/outcomes/results
CNI_vs_mTORi_204592_above_75_matched	>75	mTORi >75	CNI >75	Matched	May 14, 2026, 3:35 pm	Compare Outcomes	172	hyperparathyroidism	PTH level	creatinine	Calcium	Phosphate	urea	cinacalcet	calcitriol	PTH>65	PTH>130	https://live.trinetx.com/tnx/study/261875/analytics/6a060e7dc136e3de84cfadc3/outcomes/results
CNI_vs_mTORi_891186_above_75_unmatched	>75	mTORi >75	CNI >75	Unmatched	May 14, 2026, 3:42 pm	Compare Outcomes	172	hyperparathyroidism	PTH level	creatinine	Calcium	Phosphate	urea	cinacalcet	calcitriol	PTH>65	PTH>130	https://live.trinetx.com/tnx/study/261875/analytics/6a060e7dc136e3de84cfadc3/outcomes/results

### Sheet: Table S2 - PTH Outcomes
PTH Outcomes: mTORi vs CNI in Kidney Transplant Recipients — by eGFR Stratum
Analyses stratified by eGFR (mL/min/1.73m²). Cohort 1 = mTORi; Cohort 2 = CNI. Green = significant (p<0.05) or HR CI excludes 1.
eGFR Range	Matching	N mTORi	N CNI	PTH Lab — mTORi Mean±SD (pg/mL)	PTH Lab — CNI Mean±SD (pg/mL)	PTH Lab p-value	PTH Lab — mTORi Median [IQR]	PTH Lab — CNI Median [IQR]	PTH>65 HR (95% CI)	PTH>65 p (log-rank)	PTH>130: mTORi events/N (%)	PTH>130: CNI events/N (%)	PTH>130 RR (95% CI)	PTH>130 p	Hyperparathyroidism mTORi risk	Hyperparathyroidism CNI risk	Hyperparathyroidism RR (95% CI)	Hyperparathyroidism p
15-30	Matched	452	452	157.3±176.5	189.9±257.7	0.152	101.0 [122.0]	122.0 [143.5]	0.54 [0.44–0.67]	<0.001	74/452 (16%)	158/452 (35%)	0.47 [0.37–0.60]	<0.001	0.075	0.225	0.33 [0.19–0.58]	<0.001
15-30	Unmatched	452	49761	157.3±176.5	185.9±216.9	0.089	101.0 [122.0]	131.1 [140.0]	0.48 [0.41–0.57]	<0.001	74/452 (16%)	20403/49761 (41%)	0.40 [0.32–0.49]	<0.001	0.075	0.237	0.32 [0.19–0.52]	<0.001
30-45	Matched	467	467	138.7±132.4	171.7±235.3	0.09	94.0 [105.7]	120.0 [130.0]	0.59 [0.48–0.72]	<0.001	74/467 (16%)	158/467 (34%)	0.47 [0.37–0.60]	<0.001	0.088	0.184	0.48 [0.29–0.80]	0.003
30-45	Unmatched	468	49611	138.7±132.4	174.2±196.4	0.016	94.0 [105.7]	127.0 [129.9]	0.53 [0.45–0.62]	<0.001	74/468 (16%)	18665/49611 (38%)	0.42 [0.34–0.52]	<0.001	0.088	0.214	0.41 [0.26–0.65]	<0.001
45-60	Matched	462	462	126.6±116.6	141.9±134.3	0.214	92.0 [92.0]	104.9 [100.0]	0.59 [0.48–0.73]	<0.001	67/462 (15%)	141/462 (31%)	0.48 [0.37–0.62]	<0.001	0.082	0.184	0.44 [0.26–0.77]	0.002
45-60	Unmatched	463	48131	126.6±116.6	164.5±185.5	0.007	92.0 [92.0]	121.7 [121.3]	0.57 [0.48–0.67]	<0.001	67/463 (14%)	16628/48131 (35%)	0.42 [0.34–0.52]	<0.001	0.082	0.196	0.42 [0.26–0.68]	<0.001
60-75	Matched	386	386	123.3±107.6	133.3±164.8	0.505	92.0 [86.0]	100.0 [84.0]	0.77 [0.61–0.96]	0.022	60/386 (16%)	90/386 (23%)	0.67 [0.50–0.90]	0.006	0.075	0.152	0.49 [0.25–0.95]	0.028
60-75	Unmatched	390	39449	123.3±107.6	154.0±176.3	0.028	92.0 [86.0]	115.0 [111.7]	0.68 [0.57–0.81]	<0.001	60/390 (15%)	12285/39449 (31%)	0.49 [0.39–0.62]	<0.001	0.074	0.177	0.42 [0.24–0.74]	0.001
>75	Matched	297	297	130.2±116.6	116.5±83.8	0.249	92.0 [88.0]	95.7 [98.1]	0.76 [0.58–0.99]	0.041	42/297 (14%)	68/297 (23%)	0.62 [0.44–0.88]	0.006	N/A	N/A	N/A	N/A
>75	Unmatched	307	28687	129.1±116.1	145.2±166.1	0.289	92.0 [88.0]	109.0 [105.0]	0.71 [0.58–0.87]	<0.001	42/307 (14%)	7875/28687 (27%)	0.50 [0.38–0.66]	<0.001	N/A	N/A	N/A	N/A
Color key: Green = significant (p<0.05) or HR/RR CI excludes 1 favoring mTORi | Red = CI excludes 1 favoring CNI | Yellow stripe = unmatched analysis | Blue stripe = matched analysis

### Sheet: Table S3 - Ca, P, Creatinine
Potential Confounders: Calcium, Phosphate, Creatinine — mTORi vs CNI by eGFR Stratum
eGFR, Calcium, Phosphate and creatinine may confound the mTORi–PTH association. Propensity-matched analyses adjust for measured covariates. SMD <0.1 (green) indicates good balance.
eGFR Range	Matching	Calcium mTORi Mean±SD (mg/dL)	Calcium CNI Mean±SD (mg/dL)	Ca p-value	Phosphate mTORi Mean±SD (mg/dL)	Phosphate CNI Mean±SD (mg/dL)	P p-value	Creatinine mTORi Median [IQR] (mg/dL)	Creatinine CNI Median [IQR] (mg/dL)	Cr p-value	Baseline Ca SMD (before matching)	Baseline Ca SMD (after matching)	Baseline P SMD (before matching)	Baseline P SMD (after matching)	Baseline PTH SMD (before matching)	Baseline PTH SMD (after matching)	Baseline Cr SMD (before matching)	Baseline Cr SMD (after matching)
15-30	Matched	9.2±0.7	9.5±0.7	<0.001	3.6±1.4	3.3±1.1	<0.001	1.5 [1.1]	1.3 [0.7]	0.001	0.112	0.077	0.009	0.033	0.839	0.783	0.071	0
15-30	Unmatched	9.2±0.7	9.5±0.7	<0.001	3.6±1.4	3.2±1.1	<0.001	1.5 [1.1]	1.4 [0.7]	<0.001	N/A	N/A	N/A	N/A	N/A	N/A	N/A	N/A
30-45	Matched	9.3±0.7	9.5±0.7	<0.001	3.6±1.4	3.3±0.9	<0.001	1.4 [0.9]	1.3 [0.6]	0.013	0.058	0.022	0.116	0.132	0.814	0.86	0.066	0.029
30-45	Unmatched	9.3±0.7	9.6±0.7	<0.001	3.6±1.4	3.2±1.1	<0.001	1.4 [0.9]	1.4 [0.6]	0.005	N/A	N/A	N/A	N/A	N/A	N/A	N/A	N/A
45-60	Matched	9.3±0.7	9.5±0.7	<0.001	3.5±1.3	3.2±1.0	0.002	1.3 [0.8]	1.3 [0.6]	0.157	0.062	0.022	0.202	0.206	0.804	0.692	0.095	0.054
45-60	Unmatched	9.3±0.7	9.6±0.7	<0.001	3.5±1.3	3.2±1.0	<0.001	1.3 [0.7]	1.3 [0.5]	0.004	N/A	N/A	N/A	N/A	N/A	N/A	N/A	N/A
60-75	Matched	9.3±0.6	9.6±0.6	<0.001	3.5±1.3	3.2±0.9	0.01	1.2 [0.6]	1.2 [0.4]	0.245	0.09	0.072	0.289	0.234	0.709	0.514	0.147	0.145
60-75	Unmatched	9.3±0.6	9.6±0.7	<0.001	3.5±1.3	3.2±1.0	<0.001	1.2 [0.6]	1.2 [0.4]	0.008	N/A	N/A	N/A	N/A	N/A	N/A	N/A	N/A
>75	Matched	9.3±0.6	9.5±0.6	<0.001	3.4±1.2	3.3±1.0	0.136	1.1 [0.6]	1.1 [0.4]	0.053	0.064	0.031	0.309	0.239	0.604	0.565	0.134	0.143
>75	Unmatched	9.3±0.6	9.6±0.7	<0.001	3.4±1.2	3.2±1.1	0.004	1.1 [0.6]	1.1 [0.4]	0.048	N/A	N/A	N/A	N/A	N/A	N/A	N/A	N/A
